# Advancing sarcoma diagnostics with expanded DNA methylation-based classification

## Abstract

**Purpose:** Sarcomas pose a severe diagnostic challenge. A wide variety of these distinct entities need to be distinguished from each other and from less aggressive types of mesenchymal tumors, to ensure correct clinical management. A machine learning based classifier for sarcomas utilizing DNA methylation data from 1077 tumors recognizing 62 sarcoma types has already been developed and termed the sarcoma classifier, which we published in 2021. Here we present a major advancement of the scale and precision of the sarcoma classifier.

**Methods:** DNA methylation profiles and histologic data from an unprecedented multi-institutional cohort of mesenchymal tumors were collected and analyzed. Utilizing a machine learning approach, the classifier was rigorously validated through five-fold nested cross-validation, achieving a 98% class-level accuracy and a Brier score of 0.017, indicative of well-calibrated probability estimates.

**Results:** The sarcoma classifier v13.1 was developed based on a training set of 4377 methylation profiles from sarcomas and less aggressive mesenchymal tumors comprising 116 tumor sub-classes and 4 control groups forming 93 distinct methylation classes. Performance was validated using four independent cohorts, comprising a total of 1547 mesenchymal tumors. A methylation-based classifier prediction was obtained in 73% of cases in the validation sets, of which 91% matched the original histopathology diagnosis, thereby increasing diagnostic confidence. The classifier enabled a definitive molecular diagnosis or tumor reclassification in 6% of cases with inconclusive or ambiguous histological findings.

**Conclusion:** Adding new sarcoma types and expanding tumor sample numbers in each methylation class in the new sarcoma classifier decisively increased the number of diagnostic predictions and improved match with histologic evaluation. This substantial advancement will promote clinical implementation of the tool for the diagnosis of mesenchymal tumor lesions.
