## Supplemental Table 1 for "Advancing sarcoma diagnostics with expanded DNA methylation-based classification"

### Sheet: v13.1 vs v12.3 classifier
subclass full name	subclass abbreviation	n in v13.1	subclass used in classifier training	reported methylation class (mc) in v13.1	n in mc of v13.1	methylation class used in v12.3	n in v12.3	v13.1 comparison to v12.3
aneurysmal bone cyst	ABC	14	ABC	ABC	14	not included		not included
adamantinoma (group A)	ADA_A	7	ADA_A	ADA	17	not included		not included
adamantinoma (group B)	ADA_B	10	ADA_B			not included		not included
angiomatoid fibrous histiocytoma	AFH	21	AFH	AFH	21	AFH	8	present
atypical fibroxanthoma	AFX	21	AFX	AFX/PDS	40	AFX/PDS	14	present
pleomorphic dermal sarcoma	PDS	19	PDS
angioleiomyoma (CNS type)	ALMO_CNS	11	ALMO_CNS	ALMO	23	not included		not included
angioleiomyoma (peripheral type)	ALMO_P	12	ALMO_P			ALMO/MPC	9	altered
atypical lipomatous tumor	ALT	26	ALT	ALT/WDLS	50	not included		not included
well differentiated liposarcoma	WDLS	24	WDLS			WDLS/DDLS	12	altered
alveolar rhabdomyosarcoma	ARMS	205	ARMS	ARMS	205	RMS (ALV)	36	present
angiosarcoma (group A)	AS_A	70	AS_A	AS	90	AS	37	altered
angiosarcoma (group B)	AS_B	20	AS_B			not included		not included
alveolar soft part sarcoma	ASPS	40	ASPS	ASPS	40	ASPS	16	present
chondroblastoma	CB	27	CB	CB	27	CB	10	present
clear cell sarcoma of soft parts	CCS	36	CCS	CCS	36	CCS	7	present
clear cell sarcoma of the kidney	CCSK	22	CCSK	CCSK	22	CCSK	11	present
chordoma	CHORD	125	CHORD	CHORD	125	CHORD	59	present
chordoma poorly differentiated	CHORD_POD	17	CHORD_POD	CHORD_POD	17	CHORD (DD) ****	8	present
chondromyxoid fibroma	CMF	19	CMF	CMF	19	not included		not included
chondrosarcoma (group A)	CSA_A	63	CSA_A	CSA	124	CSA (A)	9	present
chondrosarcoma (group B)	CSA_B	61	CSA_B			CSA (B)	9	present
clear cell chondrosarcoma	CSA_CC	14	CSA_CC	CSA_CC	14	CSA (CC)	7	present
chondrosarcoma IDH (group A)	CSA_IDH_A	42	CSA_IDH_A	CSA_IDH	74	CSA (IDH_A)	29	present
chondrosarcoma IDH (group B)	CSA_IDH_B	32	CSA_IDH_B	CSA_IDH_B		CSA (IDH_B)	13	present
mesenchymal chondrosarcoma	CSA_MES	30	CSA_MES	CSA_MES	30	CSA (MES)	8	present
control bone*	CTRL_BONE	6	CTRL_BONE	CTRL_BONE	6	not included		not included
control muscle tissue*	CTRL_MUS	8	CTRL_MUS	CTRL_MUS	8	CTRL (MUS)	8	present
control whole blood leukocytes*	CTRL_PBC	23	CTRL_PBC	CTRL_PBC	23	CTRL (BLOOD)	10	present
control reactive tissue*	CTRL_REA	10	CTRL_REA	CTRL_REA	10	CTRL (REA)	10	present
dedifferentiated liposarcoma	DDLS	42	DDLS	DDLS	42	WDLS/DDLS	9	altered
(atypical) fibrous histiocytoma	ATFH	14	ATFH	DF/ATFH	28	not included		not included
dermatofibroma	DF	14	DF			not included		not included
dermatofibrosarcoma protuberans	DFSP	52	DFSP	DFSP	52	DFSP	37	present
desmoplastic small round cell tumor	DSRCT	53	DSRCT	DSRCT	53	DSRCT	26	present
desmoid fibromatosis	DTFM	54	DTFM	DTFM	54	DTFM	13	present
hemangioendothelioma epithelioid	EHE	32	EHE	EHE	32	EHE	9	present
hemangioendothelioma kaposiform	EHK	8	EHK	EHK	8	not included		not included
extraskeletal myxoid chondrosarcoma	EMC	25	EMC	EMC	25	EMCS	10	present
epithelioid nerve sheath tumor	ENST	13	ENST	ENST	13	not included		not included
embryonal rhabdomyosarcoma	ERMS	140	ERMS	ERMS	140	RMS (EMB)	28	present
primary intracranial sarcoma, DICER1-mutant	*****		*****	not included		SARC (RMS-like)	17	present
pleuropulmonary blastoma PPB	PPB	22	PPB	ERMS_DICER1/PPB	49	not included		not included
embryonal rhabdomyosarcoma DICER1-mutant	ERMS_DICER1	27	ERMS_DICER1			not included		not included
epithelioid sarcoma	ES	35	ES	ES	35	ES	18	present
Ewing sarcoma	EWS	91	EWS	EWS	91	EWS	37	present
EWSR1_NFATC2 sarcoma	EWSR1_NFATC2	7	EWSR1_NFATC2	EWSR1_NFATC2	7	not included		not included
fibrous dysplasia	FDY	30	FDY/OSF_B	FDY/OSF	59	FDY	12	altered
ossifying fibroma (group B)	OSF_B	14	OF_A			not included		not included
ossifying fibroma (group A)	OSF_A	15	OSF_A			not included		not included
fibrous hamartoma of infancy	FHI	19	FHI	FHI	19	not included		not included
ovarian fibroma	OVF	10	OVF	OVF	10	not included		not included
granular cell tumor	GCT	25	GCT	GCT	25	not included		not included
giant cell tumor of bone	GCTB	25	GCTB	GCTB	25	GCTB	9	present
gastrointestinal stromal tumour (adult type)	GIST_AD	115	GIST_AD	GIST	140	GIST	48	altered
gastrointestinal stromal tumour (pediatric type)	GIST_PED	25	GIST_PED	GIST_PED		not included		not included
endometrial stromal sarcoma high grade	HGESS	33	HGESS	HGESS	33	HGESS	9	present
histiocytic sarcoma (group A)	HS_A	30	HS_A	HS	50	not included		not included
histiocytic sarcoma (group B)	HS_B	20	HS_B	HS_B		not included		not included
infantile fibrosarcoma (group A)	IFS_A	15	IFS_A	IFS	26	IFS**	14	altered
infantile fibrosarcoma (group B)	IFS_B	11	IFS_B	IFS_B
inflammatory myofibroblastic tumor	IMT	13	IMT	IMT	13	IMT	7	present
intranodal palisaded myofibroblastoma	IMP	5	IMP	IPM	5	not included		not included
intimal sarcoma	IS	21	IS	IS	21	not included		not included
juvenile nasopharyngeal angiofibroma	JNA	33	JNA	JNA	33	not included		not included
adult xanthogranuloma	AXG	8	JXG/AXG	JXG/AXG	32	not included		not included
juvenile xanthogranuloma	JXG	24				not included		not included
Kaposi sarcoma	KS	19	KS	KS	19	Kaposi	8	present
Langerhans cell histiocytosis	LCH	34	LCH	LCH	34	LHC	11	present
endometrial stromal sarcoma low grade	LGESS	23	LGESS	LGESS	23	LGESS	16	present
low-grade fibromyxoid sarcoma	LGFMS	24	LGFMS	LGFMS	24	LGFMS	8	present
lipoblastoma	LB	25	LB	LIPO/LB	53	not included		not included
lipoma	LIPO	28	LIPO			LIPO	10	present
leiomyoma	LMO	43	LMO	LMO/LMS_UT/PEC	102	LMO	7	altered
leiomyosarcoma (uterine type)	LMS_UT	43	LMS_UT			LMO***		altered
PeComa	PEC	16	PEC			not included		not included
leiomyosarcoma	LMS	139	LMS	LMS	139	LMS	18	present
melanoma	MEL	77	MEL/MEL_MUC	MEL/MEL_MUC/MEL_DES		MEL	12	altered
melanoma mucosal	MEL_MUC	26			118	not included		not included
melanoma desmoplastic	MEL_DES	15	MEL_DES			not included		altered
mesothelioma epithelioid	MESO_EP	29	MESO_EP/BI	MESO	66	not included		not included
mesothelioma biphasic	MESO_BI	24	MESO_BI			not included		not included
mesothelioma sarcomatoid	MESO_SARC	13	MESO_SARC			not included		not included
myofibroma	MFB	26	MFB	MFB	26	not included		not included
uveal melanoma	MEL_UV	17	MLCT/MEL_UV	MLCT/MEL_UV	67	not included		not included
melanocytoma	MLCT	50				not included		not included
myxoid liposarcoma	MLS	69	MLS	MLS	69	MLS	31	present
congenital mesoblastic nephroma classic	MN_CL	19	MN	MN	47	not included		not included
congenital mesoblastic nephroma mixed	MN_MIX	14				not included		not included
congenital mesoblastic nephroma cellular	MN_CELL	14				not included		not included
myositis ossificans	MO	8	MO	MO	8	MO	8	present
myopericytoma	MPC	9	MPC	MPC	9	ALMO/MPC	7	altered
malignant peripheral nerve sheat tumor	MPNST	94	MPNST	MPNST	94	MPNST	26	present
malignant rhabdoid tumour	MRT	44	MRT	MRT	44	MRT	17	altered
myxoma intramuscular	MYX_MUS	19	MYX_MUS	MYX_MUS	19	not included		not included
neurofibroma	NF	54	NF	NF/NF_PLEX/NST_ERBB2	96	NFB	9	altered
neurofibroma plexiform	NF_PLEX	35	NF_PLEX			NFB (PLEX)	7	altered
nerve sheath tumor, ERBB2-mutant	NST_ERBB2	7	NST_ERBB2			not included		not included
nodular fasciitis	NFA	34	NFA	NFA	34	NFA	10	present
non-ossifying fibroma	NOF	14	NOF	NOF	14	not included		not included
NTRK-rearranged spindle cell neoplasm	NTRK_SPN	19	NTRK_SPN	NTRK_SPN	19	not included		not included
osteoblastoma	OB	43	OB	OB	43	OB	7	present
osteofibrous dysplasia	OFD	7	OFD/OFD_ADA	OFD/OFD_ADA	30	OFMT		altered
osteofibrous dysplasia-like adamantinoma	OFD_ADA	23						altered
ossifying fibromyxoid tumour (group A)	OFMT_A	26	OFMT_A	OFMT	34	not included		not included
ossifying fibromyxoid tumour (group B)	OFMT_B	8	OFMT_B		20	not included	13	not included
osteosarcoma (group A)	OS_A	190	OS_A	OS	211	OS	44	present
osteosarcoma (group B)	OS_B	21	OS_B	OS_B				altered
low grade central osteosarcoma	OS_LG	11	OS_LG	OS_LG	11	not included		not included
proliferative myositis	PM	11	PM	PM	11	MP	7	present
spindle cell-sclerosing rhabdomyosarcoma	RMS_MYOD1	40	RMS_MYOD1	RMS_MYOD1	40	RMS (MYOD1)	7	present
sarcoma MPNST-like	SARC_MPNST	23	SARC_MPNST	SARC_MPNST	23	SARC (MPNST-like)	7	altered
sarcoma with BCOR genetic alterations	SBRCT_BCOR	18	SBRCT_BCOR	SBRCT_BCOR	18	SBRCT (BCOR)	8	present
CIC-rearranged sarcoma	SBRCT_CIC	37	SBRCT_CIC	SBRCT_CIC	37	SBRCT (CIC)	11	present
squamous cell carcinoma (cutaneous)	SCC	28	SCC	SCC	28	SCC	10	present
small cell carcinoma of the ovary, hypercalcemic type	SCCOHT	41	SCCOHT	SCCOHT	41	not included		not included
uterine sarcoma, SMARCA4-deficient	SDUS	7	SDUS	SDUS	7	not included		not included
sclerosing epithelioid fibrosarcoma	SEF	18	SEF	SEF	18	SEF	7	present
solitary fibrous tumor (CNS type)	SFT_CNS	58	SFT_CNS	SFT	92	SFT	15	altered
solitary fibrous tumor (peripheral type)	SFT_P	34	SFT_P	SFT_P		SFT	11	altered
malignant melanotic nerve sheat tumor	MMNST	12	MMNST	MMNST	12	not included		not included
schwannoma	SWN	91	SWN	SWN/MYX_N	102	SWN	27	altered
myxoma nerve sheath	MYX_N	11	MYX_N			not included		not included
synovial sarcoma	SYSA	141	SYSA	SYSA	141	SYSA	39	present
pleomorphic liposarcoma	LS_PL	27	LS_PL	UPS/MFS/LS_PL/RMS_PL	179	not included		not included
myxofibrosarcoma	MFS	95	MFS			not included		not included
pleomorphic rhabdomyosarcoma	RMS_PL	18	RMS_PL			not included		not included
undifferentiated pleomorphic sarcoma	UPS	39	UPS			USARC*****	26	altered
uterine tumor resembling ovarian sex chord tumor	UTROSCT	20	UTROSCT	UTROSCT	20	not included		not included
		sum 4377					sum 1077
* normal non tumorous control tissues
** one IFS_B included with IFS in v12.3
*** one LMS_UT included with LMO in v12.3
**** incorrectly termed CHORD_DD in v12.3
***** removed from Sarcoma reference set because represented in CNS tumor classifer v12 upward
***** USARC renamed UPS in v13.1
