## Supplemental Table 2 for "Advancing sarcoma diagnostics with expanded DNA methylation-based classification"

### Sheet: Sheet1
Methyation class reported in v13.1	Description	Abbreviation Methyation Class	Group size	Age (median)	Male/Female ratio	Evidence level
methylation class aneurysmal bone cyst	The methylation class "aneurysmal bone cyst" is based on tumours with the histological diagnosis of aneurysmal bone cyst. Median age is 15.5 years. Copy number analysis typically shows a flat profile.	ABC	14	15.5	64% / 36%	Level a
methylation class adamantinoma	The methylation class "adamantinoma" is based on tumours with the histological diagnosis of adamantinoma. Median age is 40 years. Copy number analysis typically shows a flat profile. This methylation class splits into the subgroups ADA_A and ADA_B. Clinical differences between ADA_A and ADA_B have not yet been determined.	ADA	17	40	26% / 24%	Level a
methylation class angiomatoid fibrous histiocytoma	The methylation class "angiomatoid fibrous histiocytoma" is based on tumours with the histological diagnosis of angiomatoid fibrous histiocytoma. Location is the soft tissue in all cases; median age is 11.5 years (age range 4 to 71 years). Most cases show a flat profile in copy number analysis.	AFH	21	12	48% / 52%	Level a
methylation class atypical fibroxanthoma / pleomorphic dermal sarcoma	The methylation class "atypical fibroxanthoma / pleomorphic dermal sarcoma" is based on tumours with the histological diagnosis of atypical fibroxanthoma and pleomorphic dermal sarcoma. These tumours are almost always located in the actinically-damaged skin of the head and neck region; median age is 80 years (age range 60 to 101); striking predominance in males. Frequent copy number alterations i…	AFX/PDS	40	80	93% / 7%	Level a
methylation class angioleiomyoma	The methylation class "angioleiomyoma" is based on tumours with the histological diagnosis of angioleiomyoma. Tumours arising in the CNS (ALMO_CNS) cluster separately from peripheral angioleiomyoma (ALMO_P). Median age is 52 years (age range 32 to 76). Most cases show a flat profile in copy number analysis.	ALMO	23	46	48% / 52%	Level a
methylation class atypical lipomatous tumour/well differentiated liposarcoma	The methylation class "atypical lipomatous tumour/well differentiated liposarcoma" comprises tumours with the diagnosis of atypical lipomatous tumour and well differentiated liposarcoma. Median age is 63 years (age range 34 to 83). In ALT, 13q was frequently affected (loss 35%). MDM2 amplification and 13q deletion are nearly mutually exclusive. Amplification of CDK4 was observed in 26% of ALT and…	ALT/WDLS	50	63	65% / 35%	Level a
methylation class alveolar rhabdomyosarcoma	The methylation class "alveolar rhabdomyosarcoma" is based on tumours with the histological diagnosis of alveolar rhabdomyosarcoma. Primary location is frequently the deep soft tissue of extremities. This class is predominantly composed of metastasic cases; median age is 12.5 years (age range 1 to 74). The copy number analysis shows numerous copy number alterations with 1q (gain 33%) most freuent…	ARMS	205	13	52% / 48%	Level a
methylation class angiosarcoma	The methylation class "angiosarcoma" is based on tumours with the histological diagnosis of angiosarcoma. Tumours split into angiosarcoma group A (AS_A) and group B (AS_B). Location is the soft tissue (including skin) most commonly of the radiated mamma or the skin of the head region; median age is 69 years (age range 18 to 98). The copy number profile shows numerous alterations, most frequently …	AS	90	69	26% / 74%	Level a
methylation class alveolar soft part sarcoma	The methylation class "alveolar soft part sarcoma" is based on tumours with the histological diagnosis of alveolar soft part sarcoma. Location is the soft tissue in all cases; median age is 16 years (age range 3 to 60). Occasional CNV alterations on various chromosomal arms.	ASPS	40	16	39% 61%	Level a
methylation class chondroblastoma	The methylation class "chondroblastoma" is based on tumours with the histological diagnosis of chondroblastoma. Cases of this class most commonly arise in tubular bones of the limbs; median age is 16 years (age range 12 to 41). Recurrent chromosomal alterations are not observed and most cases show a flat profile in copy number analysis.	CB	27	16	63% / 37%	Level a
methylation class clear cell sarcoma of soft parts	The methylation class "clear cell sarcoma of soft parts" is based on tumours with the histological diagnosis of clear cell sarcoma of the soft tissue. Location is often the soft tissue of the limbs. Median age is 33 years (age range 8 to 78). The copy number analysis shows focussed alterations with 8q (gain 62%) being most frequent. Homozygous deletion of CDKN2A/B ocurred in 18%. Amplification of…	CCS	36	33	49% /51%	Level a
methylation class clear cell sarcoma of the kidney	The methylation class "clear cell sarcoma of the kidney" is based on tumours with the histological diagnosis of clear cell sarcoma of the kidney. Median age is 5.5 years (age range from 2 to 13 years). A male predominance is observed. The copy number analysis shows sparse alterations in various positions.	CCSK	22	5.5	82% / 18%	Level a
methylation class chordoma	The methylation class "chordoma" is based on tumours with the histological diagnosis of chordoma. Location is the axial region mostly affecting the skull base; median age is 51 years (age range 13 to 79). CNV analysis shows numerous highly recurring alterations with 14q (loss in 65%) most frequently affected.	CHORD	125	51	57% / 43%	Level a
methylation class chordoma poorly differentiated	The methylation class "chordoma poorly differentiated" is based on tumours with the histological diagnosis of poorly differentiated chordoma. Location is mostly the skull base; median age is 7 years (age range 1 to 35). Copy number analysis shows a recurrent circumscribed alterations on 22q (losses > 50%) including the SMARCB1 locus. Otherwise, the copy number profile is flat.	CHORD_POD	17	8	44% / 56%	Level a
methylation class chondromyxoid fibroma	The methylation class "chondromyxoid fibroma" is based on tumours with the diagnosis of chondromyxoid fibroma. Median age is 33 years (age range 8 to 75). The copy number analysis shows only few alterations.	CMF	19	31.5	42% / 58%	Level a
methylation class chondrosarcoma	The methylation class "chondrosarcoma" is based on tumours with the histological diagnosis of conventional chondrosarcoma. The class separates into two subgroups: CSA_A and CASA_B. Clinical differences have not been established yet. Copy number alterations in CSA_A are frequent and most often affected 15q (gain 30%). Copy number alterations in CSA_B most often affected 9p (loss 47%) and homozygeo…	CSA	124	59	58% / 42%	Level a
methylation class chondrosarcoma (clear cell)	The methylation class "chondrosarcoma (clear cell)" is based on tumours with the histological diagnosis of clear cell chondrosarcoma. Location is most commonly a tubular bone of the limbs; median age is 33.5 years (age range 16 to 79); striking predominance in males. Copy number analysis frequently shows a gain of 5p and 5q (gain in 57% each).	CSA_CC	14	33.5	100% / 0%	Level a
methylation class chondrosarcoma (IDH)	The methylation class "chondrosarcoma (IDH mutant)" is based on tumours with the histological diagnosis of conventional chondrosarcoma. Cases of this methylation class carry a mutation in either IDH1 or IDH2. This class splits in two subgroups: CSA_IDH_A with frequent localization to the skull base and CSA_IDH_B predominantly affecting the limbs. Recurrent chromosomal alterations are not observed…	CSA_IDH	74	45.5	39% / 61%	Level a
methylation class chondrosarcoma (mesenchymal)	The methylation class "chondrosarcoma (mesenchymal)" is based on tumours with the histological diagnosis of mesenchymal chondrosarcoma. Location can be skeletal and extraskeletal; median age is 24 years (age range 5 to 59 years). The copy number analysis shows alterations focussing on 12q (gain 54%).	CSA_MES	30	24	33% / 67%	Level a
methylation class control bone tissue	The methylation class "control bone tissue" is based on bone samples. In case tumour samples display this molecular pattern, it is typically an indication of low tumour cell content in the analysed material and indicates that the extracted DNA is likely not suitable for classification by methylation profiling.	CTRL_BONE	6	no data	no data	does not apply
methylation class control muscle tissue	The methylation class "control muscle tissue" is comprised of normal tissue samples from skeletal muscle. In case tumour samples display this molecular pattern, it is typically an indication of low tumour cell content in the analysed material and indicates that the extracted DNA is likely not suitable for classification by methylation profiling.	CTRL_MUS	8	no data	no data	does not apply
methylation class control peripheral blood leukocytes	The methylation class "control peripheral blood leukocytes" is based on peripheral blood leukocytes. In case tumour samples display this molecular pattern, it is typically an indication of low tumour cell content in the analysed material and indicates that the extracted DNA is likely not suitable for classification by methylation profiling.	CTRL_PBL	23	no data	no data	does not apply
methylation class control reactive tissue	The methylation class "control reactive tissue" is comprised of granulation tissue samples originated from vertebral disc prolapses. In case tumour samples display this molecular pattern, it is typically an indication of low tumour cell content in the analysed material and indicates that the extracted DNA is likely not suitable for classification by methylation profiling.	CTRL_REA	10	no data	no data	does not apply
dedifferentiated liposarcoma	The methylation class "dedifferentiated liposarcoma" comprises tumours with the histological diagnosis of dedifferentiated liposarcoma. Median age is 71 years (age range 20 to 86). CNV alterations are frequent and peak at 9p (loss 39%) and 13q (loss 39%). CCND2 amplifications in 15% of cases. CDK4 amplifications in 52% and MDM2 amplifications in 94% of the cases. CAVEAT: In cases predicted as DDL…	DDLS	42	68	60% / 40%	Level a
dermatofibroma/(atypical) fibrous histiocytoma	The methylation class "dermatofibroma/(atypical) fibrous histiocytoma" is comprised of tumours with the diagnosis dermatofibroma or fibrous histiocytoma. Some of the latter have been described as atypical. Median age is 31 years (age range 11 to 72 years). Copy number profiles are usually flat.	DF/ATFH	28	31	46% / 54%	Level a
methylation class dermatofibrosarcoma protuberans	The methylation class "dermatofibrosarcoma protuberans" is based on tumours with the histological diagnosis of dermatofibrosarcoma protuberans. Location is the skin and subcutaneous soft tissue of the limbs; median age is 36 years (age range 2 to 82). Most frequently recurring CNVs affect 17q (gain 87%) and 22q (gain 62%).	DFSP	52	36	48% / 52%	Level a
methylation class desmoplastic small round cell tumour	The methylation class "desmoplastic small round cell tumour" is based on tumours with the histological diagnosis of desmoplastic small round cell tumour. Location is mostly the trunk; median age is 17 years (age range 6 to 58); striking predominance in males. CNVs occur most frequently on 5p (gain 51%) and 5q (gain 51%).	DSRCT	53	17	100% / 0%	Level a
methylation class desmoid-type fibromatosis	The methylation class "desmoid-type fibromatosis" is based on tumours with the histological diagnosis of desmoid-type fibromatosis. Location is frequently the trunk; median age is 42 years (age range 2 to 78). Recurrent chromosomal alterations were not observed and most cases show a flat profile in copy number analysis.	DTFM	54	42	41% / 59%	Level a
methylation class haemangioendothelioma epithelioid	The methylation class "haemangioendothelioma epithelioid" is based on tumours with the histological diagnosis of epithelioid hemangioendothelioma. Location is soft tissue and visceral, but epithelioid hemangioendothelioma may also arise in the skeleton; median age is 54 years (age range 9 to 85). Many cases show a flat profile in copy number analysis.	EHE	32	54	50% / 50%	Level a
methylation class haemangioendothelioma kaposiform	The methylation class "haemangioendothelioma kaposiform" is based on tumours with the histological diagnosis of kaposiform hemangioendothelioma. Cases usually show a flat profile in copy number analysis.	EHK	8	no data	50% / 50%	Level a
methylation class extraskeletal myxoid chondrosarcoma	The methylation class "extraskeletal myxoid chondrosarcoma" is based on tumours with the histological diagnosis of extraskeletal myxoid chondrosarcoma. Cases of this class most commonly arise in the soft tissue of the limbs; median age is 57 years (age range 37 to 79). Occasional CNVs occur in various chromosomal regions.	EMC	25	57.5	44% / 56%	Level a
methylation class epithelioid nerve sheath tumour	The methylation class "epithelioid nerve sheath tumour" is based on tumours with the histological diagnosis mostly of malignant peripheral nerve sheath tumour followed by nerve sheath tumour. Median age is 32 years (age range 23 to 65). The majority of cases show CNVs on 2p (gain 62%) and 2q (gain 62%), and 22q loss (SMARCB1).	ENST	13	31	62% / 38%	Level d
methylation class embryonal rhabdomyosarcoma	The methylation class "embryonal rhabdomyosarcoma" is based on tumours with the histological diagnosis of embryonal rhabdomyosarcoma. Median age is 7.5 years (age range 1 to 32 years). Frequent and recurrent CNVs affect 2p (gain 67%), 8p (gain 88%) and 8q (gain 94%).	ERMS	140	8	59% / 41%	Level a
methylation class embryonal rhabdomyosarcoma DICER1-mutant/pleuropulmonary blastoma	The methylation class "embryonal rhabdomyosarcoma DICER1-mutant/pleuropulmonary blastoma" is comprised of tumours having received the diagnoses embryonal rhabdomyosarcoma or pleuropulmonary blastoma. Common to these tumours is a very high occurence of DICER1 mutations. Many of the embryonal rhabdomyosarcomas in this group arise in the cervix uteri. Both tumor types exhibit a similar CNV pattern w…	ERMS_DICER1/PPB	49	no data	18% / 82%	Level a
methylation class epithelioid sarcoma	The methylation class "epithelioid sarcoma" is based on tumours with the histological diagnosis of epithelioid sarcoma, either classic or proximal-type. Location is frequently the extremity; median age is 37 years (age range 12 to 68). Most frequent CNVs affect 12p (loss 35%) and 22q (loss 35%).	ES	35	37	65% / 35%	Level a
methylation class Ewings sarcoma	The methylation class "Ewings sarcoma" is based on tumours with a histological small blue round cell phenotype. Location is frequently skeletal, but extraskeletal sites may be prevalent; median age is 17 years (age range 2 to 63 years). CNVs typically found on 8p (gain 48%) and 8q (gain 49%).	EWS	91	17	50% / 50%	Level a
methylation class EWSR1_NFATC2 sarcoma	The methylation class "EWSR1_NFATC2 sarcoma" comprises round cell sarcomas with this specific fusion.	EWSR1_NFATC2	7	no data	71% / 29%	Level a
methylation class fibrous dysplasia/ossifying fibroma	The methylation class "fibrous dysplasia/ ossifying fibroma" is based on tumours with the histological diagnosis of fibrous dysplasia or ossifying fibroma. Copy number profiles are usually flat.	FDY/OSF	59	25	49% / 51%	Level a
methylation class fibrous hamartoma of infancy	The methylation class "fibrous hamartoma of infancy" is based on tumours with the histological diagnosis of fibrous hamartoma of infancy. Median age is 1 year (age range 1 to 3 years). Male predominance is observed. Copy number profiles are usually flat.	FHI	19	1	79% / 21%	Level a
methylation class granular cell tumour (peripheral type)	The methylation class "granular cell tumour" is based on tumours with the histological diagnosis of granular cell tumour arising in different localizations outside the CNS. Median age is 51.5 years (age range 26 to 70). The copy number profile is flat in the majority of cases.	GCT	25	51.5	54% / 46%	Level a
methylation class giant cell tumour of bone	The methylation class "giant cell tumour of bone" is based on tumours with the histological diagnosis of giant cell tumour of bone. Cases mostly arise in the epiphyseal-metaphyseal region of long tubular bones; median age is 27 years (age range 18 to 75). The copy number profile is flat in the majority of cases.	GCTB	25	27	56% / 44%	Level a
methylation class gastrointestinal stromal tumour	The methylation class "gastrointestinal stromal tumour" is based on tumours with the histological diagnosis of gastrointestinal stromal tumour. The methylation class splits into gastrointestinal stromal tumour adult type (GIST_AD) and gastrointestinal stromal tumour pediatric type (GIST_PED). The latter arising predominantly in young patients and exhibiting female predominance. Location is mostly…	GIST	140	63	53% / 47%	Level a
methylation class endometrial stromal sarcoma high grade	The methylation class "endometrial stromal sarcoma high-grade" is based on tumours with the histological diagnosis of high-grade endometrial stromal sarcoma. Location is the uterus, if not associated with an extrauterine endometriosis. CNVs occur frequently on 9p (loss 45%). CDK4 amplification in 10%. MDM2 amplification in 16% and homozygous deletion of CDKN2A/B in 23% of the cases.	HGESS	33	no data	0% / 100%	Level a
methylation class histiocytic sarcoma	The methylation class "histiocytic sarcoma" is based on tumours with the histological diagnosis of histiocytic sarcoma. HS manifests in two subclasses: HS_A and HS_B; clinical differences have not been detected yet. Median age is 57.5 years (age range 7 to 83). Different copy number alterations were observed without specific local enrichment. CDKN2A/B was deleted in 15% of the cases.	HS	50	57.5	56% / 44%	Level a
infantile fibrosarcoma	The methylation class "infantile fibrosarcoma" is based on tumours with the histological diagnosis of infantile fibrosarcoma. IFS manifests in two subclasses: IFS_A and IFS_B; clinical differences between the subgroups have not been detected yet.	IFS	26		62% / 48%	Level a
methylation class inflammatory myofibroblastic tumour	The methylation class "inflammatory myofibroblastic tumour" is based on tumours with the histological diagnosis of inflammatory myofibroblastic tumour. These tumours are located in the soft tissue and viscera; median age is 15.5 years (age range 2 to 72). Most cases show a flat profile in copy number analysis. Other sarcomas with a high content of inflammatroy cells may receive a prediction of IM…	IMT	13	15.5	46% / 54%	Level a
methylation class intranodal palisaded myofibroblastoma	The methylation class "intranodal palisaded myofibroblastoma" is based on tumours with the histological diagnosis of intranodal palisaded myofibroblastoma (with amianthoid fibers). The copy number profiles are flat. Median age is 39 years (age range 50 to 86 years).	IPM	5	60	67% / 33%	Level a
methylation class intimal sarcoma	The methylation class "intimal sarcoma" is based on tumours with the histological diagnosis of intimal sarcoma. Median age is 60 years (age range 19 to 78). CNVs on 7p (gain 60%), 8q (gain 65%), 9p (loss 70%), 11q (loss 70%), 13q (loss 60%) and 15q (loss 70%). Amplification of CCND1 in 10%, and of CDK4 in 30%, and of MDM2 in 65%. MYC amplification in 20% and PDGFRA amplification in 35% of the cas…	IS	21	60	55% / 45%	Level a
methylation class juvenile nasopharyngeal angiofibroma	The methylation class "juvenile nasopharyngeal angiofibroma" is based on tumours with the histological diagnosis of juvenile nasopharyngeal angiofibroma. Median age is 14 years (age range 1 to 19 years). Striking male predominance. Copy numer profiles are flat.	JNA	33	14	100% / 0%	Level a
methylation class juvenile xanthogranuloma / adult xanthogranuloma	The methylation class "juvenile xanthogranuloma / adult xanthogranuloma" is based on tumours with the histological diagnosis of either juvenile xanthogranuloma or adult xanthogranuloma. Copy numer profiles are flat.	JXG/AXG	32	no data	47% / 53%	Level a
methylation class Kaposi sarcoma	The methylation class "Kaposi sarcoma" is based on tumours with the histological diagnosis of Kaposi sarcoma. These tumours are predominantly located in the skin of the lower extremity; median age is 71.5 years (age range 48 to 77); predominance in males. Most cases show a flat profile in copy number analysis.	KS	19	71.5	82% / 18%	Level a
methylation class Langerhans cell histiocytosis	The methylation class "Langerhans cell histiocytosis" is based on tumours with the histological diagnosis of Langerhans cell histiocytosis. These tumours are mostly located in the bone. Median age is 16 years (age range 1 to 48). Recurrent chromosomal alterations are not observed and most cases show a flat profile in copy number analysis.	LCH	34	16	59% / 41%	Level a
methylation class endometrial stromal sarcoma low grade	The methylation class "endometrial stromal sarcoma low-grade" is based on tumours with the histological diagnosis of low-grade endometrial stromal sarcoma. Location is the uterus, if not associated with an extrauterine endometriosis. Copy number analysis shows variations on 7p (loss 35%).	LGESS	23	no data	0% / 100%	Level a
methylation class low-grade fibromyxoid sarcoma	The methylation class "low-grade fibromyxoid sarcoma" is based on tumours with the histological diagnosis of low-grade fibromyxoid sarcoma. These tumours are most common in proximal extremities and the trunk; median age is 41 years (age range 18 to 73). Most cases show a flat profile in copy number analysis.	LGFMS	24	38	34% / 64%	Level a
methylation class lipoma / lipoblastoma	The methylation class "lipoma / lipoblastoma" is based on tumours diagnosed as either lipoma or lipoblastoma. The copy number profile for both subgroups is typically flat.	LIPO/LB	53	54	64% / 36%	Level a
methylation class leiomyoma / leiomyosarcoma (uterine type) / PEComa	The methylation class "leiomyoma / leiomyosarcoma (uterine type) / PEComa" is based on tumours with the histological diagnosis of either leiomyoma leiomyosarcoma (uterine type) or PEComa. While copy number profiles in LMO and PEC usually are flat, LMS_UT exhibits more alterations frequently affecting 16q (loss 35%) and 22q (loss 35%).	LMO/LMS_UT/PEC	102	48	2% / 98%	Level a
methylation class leiomyosarcoma	The methylation class "leiomyosarcoma" is based predominantly on tumours with the histological diagnosis of extrauterine leiomoysarcoma. Median age is 60 years (age range 16 to 89). Copy number alterations are numerous and most frequent on 10q (loss 72%) and 16q (loss 60%). Homozygous deletion of TP53 in 19% of cases.	LMS	139	44	40% / 60%	Level a
methylation class melanoma / melanoma-mucosal / melanoma desmoplastic	The methylation class "melanoma / melanoma-mucosal/melanoma demoplastic" is based on tumours with the histological diagnosis of melanoma of different localizations including tumours arising in mucosa and desmoplastic melanoma. Copy number analysis shows numerous alterations frequent in MEL on 6p (gain 60%), in MEL_DES on 9p (loss 63%) and in MEL_MUC on 6p (gain 69%). 6q (gain 62%), 8q (gain 65%),…	MEL/MEL_MUC/MEL_DES	118	68	59% / 41%	Level a
methylation class mesothelioma	The methylation class "mesothelioma" is based on tumours with the histological diagnosis of either epithelioid, biphasic or sarcomatoid mesothelioma. The epithelioid and biphasic groups (MESO_EP/BI) cluster together and separate from the sarcomatoid group (MESO_SARC). Median age is 71. The copy number profile in MESO_EP/BI exhibits mutiple alterations most frequently on 22q (loss 83%). Homozygous…	MESO	66	71	71% / 29%	Level a
methylation class myofibroma	The methylation class "myofibroma" is based on tumours with the histological diagnosis of solitary and multifocal myofibroma or of myofibromatosis. Median age is 2 years (age range 1 to 67 years). The copy number profile is typically flat.	MFB	26	2	58% / 42%	Level a
methylation class melanocytoma / uveal melanoma	The methylation class "melanocytoma / uveal melanoma" is based on tumours with the histological diagnosis of either melanocytoma or uveal melanoma. CNVs focus on only a few regions. Most frequent in MEL_UV is 8q (gain 65%) and in MLCT 6p (gain 42%). MYC amplification in 18% of MEL_UV.	MLCT/MEL_UV	67	55	54% / 46%	Level a
methylation class myxoid liposarcoma	The methylation class "myxoid liposarcoma" is based on tumours with the histological diagnosis myxoid liposarcoma. Location is typically the deep soft tissue of extremities, mainly within the muscles of the thigh. The median age is 52.5 years (range 16 to 84). CNVs occur most frequently on 8p (gain 38%) and 8q (gain 37%).	MLS	69	52.5	57% / 43%	Level a
methylation class malignant melanotic nerve sheath tumor	The methylation class "malignant melanotic nerve sheath tumor" is based on tumours with the histological diagnosis of melanotic schwannoma (= malignant melanotic nerve sheath tumor). Median age is 33 years (age range 20 to 54). Copy number analysis shows alterations on multiple arms, most frequently on 21q (loss 58%).	MMNST	12	37	36% / 64%	Level a
methylation class mesoblastic nephroma	The methylation class "mesoblastic nephroma" comprises tumours whith the diagnosis of (congenital) mesoblastic nephroma. Copy number alterations are rare in MN.	MN	47	no data	74% / 26%	Level a
methylation class myositis ossificans	The methylation class "myositis ossificans" is based on tumours with the histological diagnosis myositis ossificans. They arise often in locations susceptible to trauma such as extremities, shoulders, buttock; median age is 13.5 years (range 9 to 17). Recurrent chromosomal alterations are not observed and many cases show a flat profile in copy number analysis.	MO	8	13.5	75% / 25%	Level a
methylation class myopericytoma	The methylation class "myopericytoma" is based on tumours with the histological diagnosis of myopericytomaa. Median age is 69 years (age range 25 to 87). Most cases show a flat profile in copy number analysis.	MPC	9	69	67% / 33%	Level a
methylation class malignant peripheral nerve sheath tumour	The methylation class "malignant peripheral nerve sheath tumour" is based on tumours with the histological diagnosis of malignant peripheral nerve sheath tumour, either sporadic or associated with von Recklinghausen's Disease (neurofibromatosis type 1). Cases of this class are mostly located in the retroperitoneum and the extremities; median age is 23 years (age range 2 to 73). CNVs are frequent …	MPNST	94	24.5	41% / 59%	Level a
methylation class malignant rhabdoid tumour	The methylation class "malignant rhabdoid tumour" comprises tumours with the histological diagnosis of malignant rhabdoid tumour. Cases of this class comprise tumours located in the renal and extrarenal region (without the CNS). CNVs in malignant rhabdoid tumour are rare. Homozygous deletion of SMARCB1 in 39% of cases.	MRT	44	2	73% / 27%	Level a
methylation class myxoma intramuscular	The methylation class "myxoma intramuscular" is based on tumours with the histological diagnosis of intramuscular myxoma. Median age is 55 years (age range 22 to 81). Copy number analysis mostly shows a flat profile.	MYX_MUS	19	55	37% / 63%	Level a
methylation class neurofibroma / neurofibroma plexiform	The methylation class "neurofibroma / neurofibroma plexiform / nerve sheath tumour, ERBB2-mutant" is based on tumours with the histological diagnosis of neurofibroma, plexiform neurofibroma or nerve sheath tumour, ERBB2-mutant . All three subclasses generally share a flat copy number profile.	NF/NF_PLEX/NST_ERBB2	96	21.5	45% / 55%	Level a
methylation class nodular fasciitis	The methylation class "nodular fasciitis" is based on tumours with the histological diagnosis of nodular fasciitis. Cases of this class are most commonly located in the subcutaneous soft tissue; median age is 15 years (age range 4 to 63). Recurrent chromosomal alterations are not observed. Most cases show a flat profile in copy number analysis.	NFA	34	15	52% / 48%	Level a
methylation class non-ossifying fibroma	The methylation class "non-ossifying fibroma" is based on tumours with the diagnosis of non-ossifying fibroma. Median age is 13 years (age range 8 to 27). Copy number analysis mostly shows a flat profile.	NOF	14	13	57% / 43%	Level a
methylation class NTRK-rearranged spindle cell neoplasm	The methylation class "NTRK-rearranged spindle cell neoplasm" comprises tumours with the diagnoses of NTRK-rearranged spindle cell neoplasm. Separation of this entity from SARC_MPNST is not clear. CNVs in NTRK_SPN affect most often 22q (loss 31%). Homozygous deletion of CDKN2A/B in 44% of the cases.	NTRK_SPN	19	14	53% / 47%	Level b
methylation class osteoblastoma	The methylation class "osteoblastoma" is based on tumours with the histological diagnosis of osteoblastoma. Cases of this class are most commonly located in tubular bones, the spine and the craniofascial bones (mandible); median age is 18 years (age range 3 to 45). Recurrent chromosomal alterations are not observed and most cases show a flat profile in copy number analysis.	OB	43	18	77% / 28%	Level a
methylation class ovarian fibroma	The methylation class "ovarian fibroma" is based on tumours with the histological diagnosis of ovarian fibroma. Frequent CNVs occur on 9p (gain 60%), 9q (gain 60%), 12p (gain 70%), 12q (gain 80%) and 16q (gain 70%). CCND2 was amplified in 20% and MDM2 in 40% of the cases.	OVF	10	no data	no data	Level c
methylation class osteofibrous dysplasia / osteofibrous dysplasia like adamantinoma	The methylation class "osteofibrous dysplasia / osteofibrous dysplasia like adamantinoma" includes tumours diagnosed as osteofibrous dysplasia or as osteofribrous dysplasia like adamantinoma. Copy number profiles are usually flat.	OFD/OFD_ADA	30	9.5	50% / 50%	Level a
methylation class ossifying fibromyxoid tumour	The methylation class "ossifying fibromyxoid tumour" is based on tumours with the histological diagnosis of ossifying fibromyxoid tumour. Two subgroups, namely OFMT_A and OFMT_B, can be distinguished by their methylation profile. Clinical differences have not been evaluated yet. Cases of this class are most commonly located in the soft tissue of extremitites and the trunk; median age is 50 years …	OFMT	34	53	53% / 47%	Level a
methylation class osteosarcoma	The methylation class "osteosarcoma" is based on tumours with the histological diagnosis of conventional (high-grade) osteosarcoma. The class splits into subgroups OS_A and OS_B; clinical differences have not yet been established. The tumours are mostly located in the tubular bones of the extremities; median age is 15 years (age range 0 to 83 years). Copy number alterations in OS_A are numerous, …	OS	211	15	58% / 42%	Level a
methylation class low grade osteosarcoma	The methylation group "low grade osteosarcoma" is based on tumours diagnosed as low grade or highly differentiated central osteosarcomas. Median age is 33 years. OS_LG separates well from OS, but shows overlap with FDY/OF and OFD/OFD_ADA.	OS_LG	11	33	55% / 45%	Level a
methylation class proliferative myositis	The methylation class "proliferative myositis " is based on tumours with the histological diagnosis myositis proliferans. By definition, they arise in intramuscular locations. The median age is 52 years (range 13 to 79 years). Recurrent chromosomal alterations are not observed and most cases show a flat profile in copy number analysis. Predominance in females.	PM	11	52	18% / 82%	Level a
methylation class spindle cell sclerosing rhabdomyosarcoma	The methylation class "spindle cell sclerosing rhabdomyosarcoma" is based on tumours with the histological diagnosis of rhabdomyosarcoma that exhibit spindle cell or sclerosing features in most cases. Location is frequently the head and neck region; median age is 13 years (age range 1 to 59). Copy number analysis shows frequent alterations peaking on 11p (gain 41%) and 16q (loss 41%). Homozygous …	RMS_MYOD1	40	13	51% / 49%	Level a
methylation class sarcoma MPNST-like	The methylation class "sarcoma MPNST-like" comprises tumours with the diagnoses mostly of MPNST. CNV analysis shows frequent alterations on 9p (loss 64%), 10p (loss 73%), 11p. Loss 64%) and 13q (loss 64%). Homozygous deletion of CDKN2A/B in 55% of cases.	SARC_MPNST	23	50	48% / 52%	Level b
methylation class sarcoma with BCOR genetic alterations	The methylation class "sarcoma with BCOR genetic alterations" is based on tumours with the histological diagnosis of undifferentiated small blue round cell tumour, not otherwise specified; Ewing sarcoma and Ewing-like sarcoma. Tumours of this methylation class arise in soft tissue or bone of children, adolecents or young adults. The median age is 17 years (age range 3 to 23 years). Copy number al…	SBRCT_BCOR	18	17	94% / 6%	Level a
methylation class CIC-rearranged sarcoma	The methylation class "CIC-rearranged sarcoma" is based on tumours with the histological diagnosis of Ewing sarcoma, Ewing-like sarcoma and undifferentiated small blue round cell sarcoma, not otherwise specified. Location is almost always the soft tissue; median age is 30 years (age range 1 to 58). Copy number alterations are overall rare and mostly involve 8q (gain 44%).	SBRCT_CIC	37	30	41% / 59%	Level a
methylation class squamous cell carcinoma (cutaneous)	The methylation class "squamous cell carcinoma (cutaneous)" is based on tumours with the histological diagnosis of cutaneous squamous cell carcinoma. Location is mostly the actinically-damaged skin of the head and neck region; median age is 77 years (age range 55 to 96). Copy number alterations are numerous and most frequent on 18q (loss 54%).	SCC	28	77	71% / 29%	Level a
methylation class small cell carcinoma of the ovary, hypercalcemic type	The methylation class "small cell carcinoma of the ovary, hypercalcemic type" is based on tumours with the histological diagnosis of small cell carcinoma of the ovary, hypercalcemic type. Median age is 22 years (age range 7 to 55 years). Most cases show a flat profile in copy number analysis.	SCCOHT	41	22	0% / 100%	Level a
uterine sarcoma, SMARCA4-deficient	The methylation class "uterine sarcoma, SMARCA4-deficient" comprises tumours with the histological diagnosis of uterine sarcoma, SMARCA4-deficient. In SDUS, 1q (gain 43%) is altered most frequently. Homozygous deletion of SMARCA4 in 39% of cases.	SDUS	7	50	0% / 100%	Level b
methylation class sclerosing epithelioid fibrosarcoma	The methylation class "sclerosing epithelioid fibrosarcoma" is based on tumours with the histological diagnosis of sclerosing epithelioid fibrosarcoma. Location is frequently the soft tissue of the limbs. Median age is 33 years (age range 20 to 54). Copy number analysis shows numerous alterations, most frequently on 22q (loss 87%).	SEF	18	34	56% / 44%	Level a
methylation class solitary fibrous tumour (CNS type)	The methylation class "solitary fibrous tumour" is based on tumours with the histological diagnosis of solitary fibrous tumour. Location is the intracranial and peripheral soft tissue. Intracranial tumours (SFT_CNS) separate from peripheral tumours (SFT_P). Median age is 56 years (age range 15 to 80). Recurrent chromosomal alterations are not observed and most cases show a flat profile in copy nu…	SFT	92	56	48% / 52%	Level a
methylation class schwannoma / myxoma nerve sheath	The methylation class "schwannoma / myxoma nerve sheath" comprises tumours with the histological diagnosis of either schwannoma or of nerve sheath myxoma. The copy number profile is flat in both except for 22q (loss 63%) in SWN and 22q (loss 100%) in MYX_N.	SWN/MYX_N	102	46	57% / 43%	Level a
methylation class synovial sarcoma	The methylation class "synovial sarcoma" is based on tumours with the histological diagnosis of synovial sarcoma. Location is mostly the soft tissue of extremities; median age is 20 years (age range 9 to 69). Most cases show a flat profile in copy number analysis.	SYSA	141	20	54% / 46%	Level a
methylation class undifferentiated pleomorphic sarcoma / myxofibrosarcoma / pleomorphic liposarcoma / pleomorphic rhabdomyosarcoma	The methylation class "undifferentiated pleomorphic sarcoma / myxofibrosarcoma / pleomorphic liposarcoma / pleomorphic rhabdomyosarcoma" comprises tumours with the histological diagnosis of either undifferentiated pleomorphic sarcoma or of myxofibrosarcoma or of pleomorphic liposarcoma or of pleomorphic rhabdomyosarcoma. Copy number analysis shows multiple recurring chromosomal alterations in all…	UPS/MFS/LS_PL/RMS_PL	179	62	59% / 41%	Level a
methylation class uterine tumour resembling ovarian sex chord tumour	The methylation class "uterine tumour resembling ovarian sex chord tumour" is based on tumours with the histological diagnosis of uterine tumour resembling ovarian sex chord tumour. Most cases show a flat profile in copy number analysis. Median age is 39 years (age range 25 to 67 years).	UTROSCT	20	39	no data	Level a
	Amplifications and homozygous deletions observed in 10% or more of the cases within a mc are listed. Only extensive CNV encompassing at least half of the respective chromosomal arm are scored resulting in underscoring of circumscribed alterations which can be estimated in supplementary figure 1. Percentages given for CNV alterations. All CNV observed in 60% or more of the respective groups are li…
